# The Impact of SARS-CoV-2 Lineages (Variants) on the COVID-19 Epidemic in South Africa

**DOI:** 10.1101/2021.10.22.21265316

**Authors:** Thabo Mabuka, Natalie Naidoo, Nesisa Ncube, Thabo Yiga, Michael Ross, Kuzivakwashe Kurehwa, Mothabisi Nare, Andrea Silaji, Tinashe Ndemera, Tlaleng Lemeke, Taiwo Ridwan Ademola, Willie Macharia, Mthokozisi Sithole

## Abstract

Emerging SARS-CoV-2 variants have been attributed to the occurrence of secondary and tertiary COVID-19 epidemic waves and also threatening vaccine efforts due to their immune invasiveness. Since the importation of SARS-CoV-2 in South Africa, with the first reported COVID-19 case on the 5th of March 2020, South Africa has observed 3 consecutive COVID-19 epidemic waves. The evolution of SARS-CoV-2 has played a significant role in the resurgence of COVID-19 epidemic waves in South Africa and across the globe. South Africa has a unique observation of the evolution of SARS-CoV-2, with distinct SARS-CoV-2 lineages dominating certain epidemic periods. This unique observation allows for an investigation of the detected SARS-CoV-2 lineages’ impact on COVID-19 transmissibility and severity through analysis of epidemiological data. In this study, inferential statistical analysis was conducted on South African COVID-19 epidemiological data to investigate the impact of SARS-CoV-2 lineages in the South African COVID-19 epidemiology. The general methodology in this study involved the collation of South African COVID-19 epidemiological data, the regression and normalisation of the epidemiological data, and inferential statistical analysis. This study shows that the evolution of SARS-CoV-2 resulted in an increase in COVID-19 transmissibility and severity in South Africa. The Delta SARS-CoV-2 VOC resulted in increased COVID-19 transmissibility in the South African population by 53.9 to 54.8 % more than the Beta SARS-CoV-2 VOC and the predominantly B.1.1.54, B.1.1.56 C.1 SA SARS-CoV-2 lineage cluster. The Beta SARS-CoV-2 VOC resulted in more severe COVID-19 in South Africa than the Delta SARS-CoV-2 VOC. While, both the Beta and Delta SARS-CoV-2 VOC resulted in more severe COVID-19 than the initial SARS-CoV-2 lineages detected in South Africa’s first epidemic wave period. The Delta, Beta SARS-CoV-2 VOCs and the predominantly B.1.1.54, B.1.1.56 C.1 SA SARS-CoV-2 lineage cluster were observed to cause similar COVID-19 hospital case fatality and discharge rates in South African hospitals.
