## Supplementary material for "The Impact of SARS-CoV-2 Lineages (Variants) on the COVID-19 Epidemic in South Africa": Analysis_Dataset_(Weekly COVID-19-Excess Deaths)

### Sheet: Excess Deaths
Yearly_Week	Week_Start_Date	Deaths_All_Cause	Deaths_Natural	Deaths_Unnatural	Excess_Deaths_(Natural)	Excess_(Natural)_to_Natural_Deaths (%)	Weekly_Reported_COVID-19_Deaths	Unreported_Excess_Deaths_(Natural)_to_COVID-19_Death_Ratio	Cumulative_Natural_Deaths	Cumulative_Excess_Deaths	Cumulative_COVID-19_Deaths	Epidemic_Day	Epidemic_Wave
1	2019-12-29	10452	9083	1369	788	8.67555	0		9083	788		0	1
2	2020-01-05	9676	8804	872	-225	-2.55566	0		17887	563		0	1
3	2020-01-12	9253	8451	802	-138	-1.63294	0		26338	425		0	1
4	2020-01-19	8622	7785	837	208	2.6718	0		34123	633		0	1
5	2020-01-26	9409	8409	1000	589	7.0044	0		42532	1222		0	1
6	2020-02-02	10092	8988	1104	200	2.22519	0		51520	1422		0	1
7	2020-02-09	9277	8323	954	364	4.37342	0		59843	1786		0	1
8	2020-02-16	9305	8355	950	108	1.29264	0		68198	1894		0	1
9	2020-02-23	9015	8070	945	-138	-1.71004	0		76268	1756		0	1
10	2020-03-01	9830	8579	1251	422	4.91899	0		84847	2178		0	1
11	2020-03-08	9395	8391	1004	161	1.91872	0		93238	2339		4	1
12	2020-03-15	9111	8179	932	120	1.46717	0		101417	2459	0	11	1
13	2020-03-22	9041	8235	806		0	1	0	109652	2459	1	18	1
14	2020-03-29	8764	8232	532	-190	-2.30807	8	0	117884	2269	9	25	1
15	2020-04-05	8761	8285	476	-72	-0.86904	16	0	126169	2197	25	32	1
16	2020-04-12	8610	8119	491	-168	-2.06922	27	0	134288	2029	52	39	1
17	2020-04-19	8425	7932	493	-871	-10.9808	34	0	142220	1158	86	46	1
18	2020-04-26	8477	7996	481	-592	-7.4037	37	0	150216	566	123	53	1
19	2020-05-03	8935	8337	598	35	0.419815	63	-0.444444	158553	601	186	60	1
20	2020-05-10	9063	8474	588	44	0.519235	75	-0.411118	167027	645	261	67	1
21	2020-05-17	9270	8618	652	310	3.59712	146	1.12498	175645	955	407	74	1
22	2020-05-24	9817	9171	647	290	3.16214	236	0.229012	184816	1245	643	81	1
23	2020-05-31	10505	9401	1104	445	4.73354	309	0	194217	1690	952	88	1
24	2020-06-07	11005	10018	988	801	7.99561	471	0.700282	204235	2491	1423	95	1
25	2020-06-14	12396	11442	953	1813	15.8451	454	2.99564	215677	4304	1877	102	1
26	2020-06-21	12984	12011	973	2555	21.2722	536	3.76695	227688	6859	2413	109	1
27	2020-06-28	13957	12984	973	3495	26.9177	613	4.70156	240672	10354	3026	116	1
28	2020-07-05	15236	14291	944	4819	33.7205	945	4.09911	254963	15173	3971	123	1
29	2020-07-12	16709	15864	844	6539	41.2191	977	5.69277	270827	21712	4948	130	1
30	2020-07-19	16556	15760	795	6673	42.3414	1707	2.90984	286587	28385	6655	137	1
31	2020-07-26	15635	14827	808	5533	37.3171	1498	2.6934	301414	33918	8153	144	1
32	2020-08-02	14191	13316	875	3999	30.0315	2057	0.94399	314730	37917	10210	151	1
33	2020-08-09	12735	11881	854	2695	22.6833	1467	0.836816	326611	40612	11677	158	1
34	2020-08-16	12389	11336	1053	2347	20.704	1310	0.79134	337947	42959	12987	165	1
35	2020-08-23	11554	10410	1144	1574	15.1201	994	0.582393	348357	44533	13981	172	1
36	2020-08-30	11373	10183	1190	1158	11.3719	798	0.450958	358540	45691	14779	179	1
37	2020-09-06	10482	9300	1182	539	5.7957	648	-0.165464	367840	46230	15427	186	1
38	2020-09-13	10004	8956	1048	409	4.56677	513	-0.202767	376796	46639	15940	193	1
39	2020-09-20	10253	9031	1222	574	6.35589	436	0.318633	385827	47213	16376	200	1
40	2020-09-27	9936	8852	1085	287	3.24221	562	-0.488635	394679	47500	16938	207	1
41	2020-10-04	10518	9261	1257	752	8.12007	735	0.0236596	403940	48252	17673	214	1
42	2020-10-11	10561	9410	1151	1159	12.3167	735	0.576219	413350	49411	18408	221	1
43	2020-10-18	10446	9300	1146	1089	11.7097	536	1.03445	422650	50500	18944	228	2
44	2020-10-25	10298	9164	1133	831	9.06809	332	1.50639	431814	51331	19276	235	2
45	2020-11-01	10473	9316	1157	1033	11.0884	513	1.01703	441130	52364	19789	242	2
46	2020-11-08	10843	9745	1099	1653	16.9625	417	2.96773	450875	54017	20206	249	2
47	2020-11-15	10731	9610	1121	1609	16.743	639	1.52256	460485	55626	20845	256	2
48	2020-11-22	10599	9457	1142	1380	14.5924	594	1.32358	469942	57006	21439	263	2
49	2020-11-29	11871	10578	1293	2169	20.5048	628	2.45323	480520	59175	22067	270	2
50	2020-12-06	12790	11553	1238	3528	30.5375	1039	2.40101	492073	62703	23106	277	2
51	2020-12-13	14301	12988	1313	4631	35.656	1433	2.23453	505061	67334	24539	284	2
52	2020-12-20	17513	15901	1612	7428	46.714	1982	2.74832	520962	74762	26521	291	2
53	2020-12-27	20219	19167	1053	10614	55.3764	2654	3.00034	540129	85376	29175	298	2
1	2021-01-03	23483	22738	744	14046	61.7732	3649	2.84994	562867	99422	32824	305	2
2	2021-01-10	24931	24198	732	16106	66.5592	4027	3.00067	587065	115528	36851	312	2
3	2021-01-17	21782	21050	732	13106	62.2613	3723	2.52045	608115	128634	40574	319	2
4	2021-01-24	15802	15122	680	7428	49.1205	3377	1.20004	623237	136062	43951	326	2
5	2021-01-31	13809	12751	1058	4884	38.3029	2229	1.19161	635988	140946	46180	333	2
6	2021-02-07	12169	11032	1136	3006	27.248	1641	0.833822	647020	143952	47821	340	2
7	2021-02-14	11428	10429	999	2620	25.1223	1119	1.3429	657449	146572	48940	347	2
8	2021-02-21	10702	9649	1053	1951	20.2197	1001	0.951966	667098	148523	49941	354	2
9	2021-02-28	10961	9635	1326	1728	17.9346	706	1.44744	676733	150251	50647	361	2
10	2021-03-07	10904	9758	1146	1787	18.3132	614	1.91318	686491	152038	51261	368	2
11	2021-03-14	10149	9027	1122	1152	12.7617	821	0.410119	695518	153190	52082	375	2
12	2021-03-21	10159	9146	1012	1376	15.0448	566	1.43904	704664	154566	52648	382	2
13	2021-03-28	10604	9251	1353	1225	13.2418	306	3.00724	713915	155791	52954	389	2
14	2021-04-04	10834	9683	1151	1468	15.1606	302	3.8652	723598	157259	53256	396	2
15	2021-04-11	10789	9683	1105	1569	16.2037	455	2.45521	733281	158828	53711	403	2
16	2021-04-18	10619	9636	983	1542	16.0025	414	2.72942	742917	160370	54125	410	2
17	2021-04-25	10913	9720	1193	1520	15.6379	281	4.41018	752637	161890	54406	417	2
18	2021-05-02	11446	10279	1168	1592	15.4879	281	4.67263	762916	163482	54687	424	2
19	2021-05-09	11688	10599	1089	1855	17.5017	496	2.7502	773515	165337	55183	431	2
20	2021-05-16	11750	10690	1061	1899	17.7643	589	2.229	784205	167236	55772	438	3
21	2021-05-23	12249	11112	1138	2549	22.9392	591	3.31749	795317	169785	56363	445	3
22	2021-05-30	13522	12316	1207	3180	25.8201	566	4.64412	807633	172965	56929	452	3
23	2021-06-06	14303	13042	1261	3294	25.2569	777	3.25097	820675	176259	57706	459	3
24	2021-06-13	13897	12776	1121	2947	23.0667	884	2.34953	833451	179206	58590	466	3
25	2021-06-20	15678	14628	1050	4860	33.224	1188	3.10472	848079	184066	59778	473	3
26	2021-06-27	17291	16285	1006	6588	40.4544	1729	2.81879	864364	190654	61507	480	3
27	2021-07-04	18791	17961	831	8191	45.6044	2631	2.1226	882325	198845	64138	487	3
28	2021-07-11	21246	19873	1373	10253	51.5926	2538	3.05149	902198	209098	66676	494	3
29	2021-07-18	20305	19481	824	10071	51.6965	2812	2.59176	921679	219169	69488	501	3
30	2021-07-25	18963	17827	1136	8853	49.6606	2525	2.52196	939506	228022	72013	508	3
31	2021-08-01	17271	15951	1320	6733	42.2105	2610	1.61291	955457	234755	74623	515	3
32	2021-08-08	15442	14305	1137	5054	35.3303	2246	1.29358	969762	239809	76869	522	3
33	2021-08-15	15329	14275	1054	5156	36.1191	2382	1.28944	984037	244965	79251	529	3
34	2021-08-22	15124	13906	1218	5001	35.9629	2210	1.15724	997943	249966	81461	536	3
35	2021-08-29	14540.8	13279.6	1261.23	4531.56	34.1242	1882	1.40784	1.01174e+06	255013	83343	543	3
36	2021-09-05	13333	12061	1271.97	3083.09	25.5625	1408	1.1897	1.0238e+06	258096	84751	550	3
37	2021-09-12	12574.3	11338.7	1235.56	2640.03	23.2833	1365	0.934089	1.03514e+06	260736	86116	557	3
